# Developmental Deconvolution for Classification of Cancer Origin

**DOI:** 10.1101/2021.11.15.21266314

**Authors:** Enrico Moiso, Alexander Farahani, Hetal Marble, Austin Hendricks, Samuel Mildrum, Stuart Levine, Jochen Lennerz, Salil Garg

## Abstract

Cancer is a disease manifesting in abrogation of developmental programs, and malignancies are named based on their cell or tissue of origin. However, a systematic atlas of tumor origins is lacking. Here we map the single cell organogenesis of 56 developmental trajectories to the transcriptomes of over 10,000 tumors across 33 cancer types. We use this map to deconvolute individual tumors into their constituent developmental trajectories. Based on these deconvoluted developmental programs, we construct a Developmental Multilayer Perceptron (D-MLP) classifier that outputs cancer origin. The D-MLP classifier (ROC-AUC: 0.974 for top prediction) outperforms classification based on expression of either oncogenes or highly variable genes. We analyze tumors from patients with cancer of unknown primary (CUP), selecting the most difficult cases where extensive multimodal workup yielded no definitive tumor type. D-MLP revealed insights into developmental origins and diagnosis for most patient tumors. Our results provide a map of tumor developmental origins, provide a tool for diagnostic pathology, and suggest developmental classification may be a useful approach for otherwise unclassified patient tumors.
