## Supplementary material for "Developmental Deconvolution for Classification of Cancer Origin": Table S2: Summary statistics for correlation coefficients shown in Figure 2 by tumor type

### Sheet: supp_table_3_correlation_coeffi
	Minimum	1st Quartile (25th percentile)	Median	Mean	3rd Quartile (75th percentile)	Max.
ACC	-0.0444644	0.057438	0.0748707	0.0772779	0.0950641	0.281375
BLCA	-0.0603538	0.0507242	0.0714261	0.073072	0.0939307	0.300049
BRCA	-0.0557545	0.0687285	0.0906398	0.0928697	0.115029	0.30515
CESC	-0.0728373	0.0492091	0.0707503	0.0720427	0.0937208	0.300604
CHOL	-0.0499721	0.0510891	0.0703761	0.0721034	0.0915188	0.278012
COAD	-0.0518191	0.0539291	0.0742821	0.0757654	0.0964614	0.288627
DLBC	-0.0578533	0.0361695	0.0560238	0.0585203	0.0783956	0.277743
ESCA	-0.0362247	0.0729775	0.0947747	0.0971886	0.119547	0.303907
GBM	-0.0184764	0.07482	0.0918374	0.0952635	0.112638	0.287317
HNSC	-0.0596919	0.056365	0.0779907	0.0793998	0.10113	0.295408
KICH	-0.0337316	0.0623717	0.0802629	0.0827541	0.100947	0.278778
KIRC	-0.0477412	0.0665994	0.0862267	0.0884481	0.108448	0.288034
KIRP	-0.056276	0.0546069	0.0738321	0.0758125	0.0950206	0.277947
LAML	-0.0390138	0.0652479	0.0870454	0.090648	0.113115	0.32678
LGG	-0.00504488	0.0898135	0.107012	0.110965	0.128814	0.281772
LIHC	-0.0648819	0.0390662	0.0579537	0.0591922	0.0781628	0.277869
LUAD	-0.0491068	0.0588683	0.0789737	0.0808562	0.101238	0.309584
LUSC	-0.048807	0.062684	0.0832293	0.085122	0.106101	0.29956
MESO	-0.0622531	0.0599379	0.0803171	0.0820961	0.102668	0.288263
OV	-0.0530724	0.0626476	0.0826124	0.0845164	0.104957	0.304465
PAAD	-0.0513022	0.0592182	0.0788268	0.0805934	0.100481	0.278771
PCPG	-0.0139249	0.0725167	0.0878856	0.0913507	0.107171	0.271751
PRAD	-0.0450247	0.06492	0.0843488	0.0867789	0.106475	0.283626
READ	-0.0620378	0.0568394	0.0776228	0.079162	0.100311	0.291575
SARC	-0.05114	0.0670653	0.0885968	0.0907419	0.112422	0.300602
SKCM	-0.0532581	0.061238	0.0824541	0.084805	0.106161	0.311122
STAD	-0.0438243	0.0663479	0.0881457	0.0901663	0.112277	0.301873
TGCT	-0.042374	0.0602493	0.0824559	0.0851442	0.107419	0.313525
THCA	-0.0535634	0.0645479	0.0837864	0.0861639	0.105771	0.281279
THYM	-0.0536541	0.0537121	0.0759267	0.0780791	0.100042	0.288866
UCEC	-0.0634567	0.0527235	0.0748751	0.0764967	0.0984404	0.304938
UCS	-0.0475697	0.0666512	0.0875853	0.0896482	0.110915	0.307078
UVM	-0.0455829	0.0484814	0.0666919	0.0691291	0.0874095	0.270622
